# The early dynamics of the SARS-CoV-2 epidemic in Portugal

**DOI:** 10.1101/2021.02.22.21252216

**Authors:** V Borges, J Isidro, NS Trovão, S Duarte, H Cortes-Martins, H Martiniano, I Gordo, R Leite, L Vieira, Portuguese network for SARS-CoV-2 genomics (Consortium), R Guiomar, JP Gomes

## Abstract

**Background:** Genomic surveillance of SARS-CoV-2 in Portugal was rapidly implemented by the National Institute of Health in the early stages of the COVID-19 epidemic, in collaboration with more than 50 laboratories distributed nationwide. This unprecedented collaborative effort culminated in the generation of 1275 SARS-CoV-2 genome sequences, which represent 15.5% of all confirmed cases in March 2020, making Portugal one of the countries generating the highest volumes of SARS-CoV-2 genomic data during early COVID-19 pandemic.

**Methods:** We reconstructed and characterized the spatio-temporal dynamics of SARS-CoV-2 introductions and early dissemination in Portugal using recent phylodynamic models that allow integration of individual-based travel history, in order to obtain a more realistic reconstruction of the viral dynamics.

**Results:** We detected at least 277 independent SARS-CoV-2 introductions, mostly from European countries (namely the United Kingdom, Spain, France, Italy and Switzerland), which was broadly consistent with the available travel history data, as well as with the countries with most frequent connectivity and/or with the highest number of Portuguese immigrants. Although most introductions were estimated to have occurred during the last week of February and the first week of March 2020, it is likely that SARS-CoV-2 was silently circulating in Portugal several weeks before the first confirmed local cases on March 2, 2020.

**Discussion and Conclusion:** While the implemented preventive and early control measures seem to have been successful in mitigating community transmission from most independent introductions, our results suggest that their earlier implementation could have largely minimized the number of introductions and subsequent virus expansion. Here we lay the foundation for genomic epidemiology of SARS-CoV-2 in Portugal, and highlight the need for systematic, continuous and geographically-representative genomic surveillance to guide national and international public health authorities toward the characterization and control of SARS-CoV-2 circulating diversity.
