## Supplementary material for "The early dynamics of the SARS-CoV-2 epidemic in Portugal": Table S2

### Sheet: S. Table X
Table S2. Number of cummulative cases of COVID-19 by 31 March 2020, by country, and respective number of available SARS-CoV-2 genomes with collection date until 31 March (and available on GISAID as of 8 August 2020). Countries are shown by descending order of number of genomes and only countries with at least 30 COVID-19 reported cases and more than 2 genomes available are represented. Countries …
Country	Number of COVID-19 cumulative cases	Number of genomes	% genome sampling
United Kingdom	38484	10507	27.3%
USA	188461	6995	3.7%
Spain	95923	1819	1.9%
Australia	4559	1738	38.1%
Portugal	8251	1275	15.5%
China	81524	859	1.1%
Netherlands	12595	778	6.2%
Denmark	2860	647	22.6%
Iceland	1135	601	0.53
Belgium	12775	573	4.5%
Canada	8514	524	6.2%
France	52128	444	0.9%
Japan	2255	439	19.5%
Sweden	4834	358	7.4%
Austria	10180	352	3.5%
Brazil	5717	351	6.1%
Switzerland	16605	328	0.02
Singapore	926	280	30.2%
South Korea	9786	216	2.2%
Panama	1181	197	16.7%
Thailand	1651	187	11.3%
Germany	71808	178	0.2%
Luxembourg	2178	170	7.8%
Israel	5717	156	2.7%
Italy	105792	155	0.1%
New Zealand	647	153	23.6%
India	1397	150	10.7%
Chile	2844	139	4.9%
Hong Kong	714	137	19.2%
Saudi Arabia	1563	123	7.9%
Taiwan	322	115	35.7%
Russia	2337	111	4.7%
Greece	1314	105	0.08
Colombia	906	89	9.8%
Vietnam	212	71	33.5%
Malaysia	2766	68	2.5%
Finland	1418	63	4.4%
Turkey	13531	62	0.5%
Hungary	492	45	9.1%
Czech Republic	3308	44	1.3%
Democratic Republic of the Congo	98	42	42.9%
Costa Rica	347	41	11.8%
Norway	4641	41	0.9%
Poland	2311	39	1.7%
Uruguay	338	36	10.7%
Mexico	1215	34	2.8%
South Africa	1353	34	2.5%
Oman	192	32	16.7%
Latvia	398	31	7.8%
United Arab Emirates	664	31	4.7%
Senegal	175	30	17.1%
Kenya	59	27	45.8%
Peru	1065	26	2.4%
Bosnia and Herzegovina	420	23	5.5%
Jordan	274	22	0.08
Philippines	2084	22	1.1%
Estonia	745	19	2.6%
Croatia	867	18	2.1%
Morocco	617	17	2.8%
Qatar	781	16	0.02
Nigeria	135	15	11.1%
Ghana	161	15	9.3%
Lebanon	470	15	3.2%
Uganda	44	14	31.8%
Bahrain	567	13	2.3%
Argentina	1054	13	1.2%
Ireland	3235	13	0.4%
Georgia	110	12	10.9%
Romania	2245	12	0.5%
Indonesia	1528	11	0.7%
Guatemala	38	10	26.3%
Jamaica	36	8	22.2%
Kuwait	289	8	2.8%
Tunisia	394	7	1.8%
Sri Lanka	143	6	4.2%
Iran	44605	6	0
Brunei	129	5	3.9%
Kazakhstan	343	5	1.5%
Ecuador	2240	5	0.2%
Cyprus	262	4	1.5%
Slovakia	363	4	1.1%
Bulgaria	399	4	0.01
Slovenia	802	4	0.5%
Belarus	152	3	0.02
Lithuania	537	3	0.6%
Algeria	716	3	0.4%
Pakistan	2118	3	0.1%
