## Supplementary material for "The early dynamics of the SARS-CoV-2 epidemic in Portugal": Table S4

### Sheet: Sheet1
Table S4. Heatmap with relative number of transitions between countries of origin and different regions in Portugal.
From	To Health Administration Regions in Portugal	Percent
United Kingdom	Lisbon and Tagus Valley	14.4615
United Kingdom	North	11.0769
United Kingdom	Center	3.69231
United Kingdom	Algarve	1.53846
United Kingdom	Azores	0.923077
United Kingdom	Madeira	0.923077
Spain	Lisbon and Tagus Valley	8.61538
Spain	North	8
Spain	Center	2.76923
Spain	Alentejo	1.53846
Spain	Madeira	0.615385
Spain	Azores	0.307692
France	North	3.69231
France	Lisbon and Tagus Valley	3.69231
France	Center	2.15385
France	Algarve	2.15385
France	Madeira	0.615385
Italy	North	1.23077
Italy	Lisbon and Tagus Valley	1.23077
Italy	Center	0.615385
Italy	Algarve	0.615385
Italy	Alentejo	0.615385
Italy	Madeira	0.307692
Switzerland	Center	1.53846
Switzerland	North	1.23077
Switzerland	Lisbon and Tagus Valley	0.615385
Switzerland	Madeira	0.307692
United Arab Emirates	Azores	1.23077
United Arab Emirates	Lisbon and Tagus Valley	0.923077
United Arab Emirates	Madeira	0.615385
United Arab Emirates	Center	0.307692
United Arab Emirates	North	0.307692
United Arab Emirates	Alentejo	0.307692
United States of America	North	1.53846
United States of America	Madeira	0.615385
United States of America	Lisbon and Tagus Valley	0.307692
United States of America	Alentejo	0.307692
United States of America	Azores	0.307692
Andorra	Lisbon and Tagus Valley	0.615385
Andorra	Alentejo	0.615385
Andorra	Center	0.307692
Andorra	Azores	0.307692
Andorra	North	0.307692
Netherlands	Lisbon and Tagus Valley	0.615385
Netherlands	Madeira	0.615385
Netherlands	Azores	0.307692
Brazil	Madeira	0.615385
Brazil	Lisbon and Tagus Valley	0.615385
Thailand	Lisbon and Tagus Valley	0.307692
Thailand	Center	0.307692
Thailand	Algarve	0.307692
Thailand	North	0.307692
Argentina	Alentejo	0.615385
Argentina	Algarve	0.307692
Germany	North	0.615385
Germany	Lisbon and Tagus Valley	0.307692
Greece	Lisbon and Tagus Valley	0.923077
Iceland	Algarve	0.615385
Iceland	Center	0.307692
Maldives	North	0.307692
Maldives	Lisbon and Tagus Valley	0.307692
Maldives	Madeira	0.307692
Australia	Azores	0.307692
Australia	Madeira	0.307692
Canada	Algarve	0.307692
Canada	Azores	0.307692
Israel	Lisbon and Tagus Valley	0.307692
Israel	North	0.307692
Turkey	Azores	0.615385
Belgium	Algarve	0.307692
Chile	Lisbon and Tagus Valley	0.307692
Costa Rica	Alentejo	0.307692
Denmark	Madeira	0.307692
Egypt	Lisbon and Tagus Valley	0.307692
Indonesia	North	0.307692
Iran	Alentejo	0.307692
New Zealand	Azores	0.307692
Oman	Lisbon and Tagus Valley	0.307692
Pakistan	Lisbon and Tagus Valley	0.307692
Qatar	Azores	0.307692
Sao Tome e Principe	Lisbon and Tagus Valley	0.307692
Saudi Arabia	Lisbon and Tagus Valley	0.307692
Slovakia	Azores	0.307692
Sweden	Alentejo	0.307692
Venezuela	Madeira	0.307692
