## Supplementary material for "The early dynamics of the SARS-CoV-2 epidemic in Portugal": Table S5

### Sheet: Sheet1
Table S5: Heatmap with relative number of infections generated by introductions from countries of origin and different regions in Portugal.
From	To Health Administration Regions in Portugal	Percent
Italy	Center	13.381
Italy	North	13.1767
Italy	Lisbon and Tagus Valley	0.919305
Italy	Alentejo	0.919305
Italy	Algarve	0.61287
Italy	Madeira	0.102145
United Kingdom	Lisbon and Tagus Valley	10.6231
United Kingdom	North	8.78447
United Kingdom	Center	1.73647
United Kingdom	Algarve	0.61287
United Kingdom	Azores	0.40858
United Kingdom	Madeira	0.40858
Spain	North	4.69867
Spain	Lisbon and Tagus Valley	4.29009
Spain	Center	3.77937
Spain	Alentejo	1.43003
Spain	Madeira	0.306435
Spain	Azores	0.102145
France	Lisbon and Tagus Valley	4.59653
France	North	2.55363
France	Center	1.94076
France	Algarve	1.1236
France	Madeira	0.40858
Thailand	Lisbon and Tagus Valley	3.47293
Thailand	North	0.61287
Thailand	Algarve	0.20429
Thailand	Center	0.102145
United Arab Emirates	Azores	1.02145
United Arab Emirates	Madeira	0.715015
United Arab Emirates	Lisbon and Tagus Valley	0.40858
United Arab Emirates	North	0.20429
United Arab Emirates	Alentejo	0.20429
United Arab Emirates	Center	0.102145
United States of America	North	1.73647
United States of America	Madeira	0.306435
United States of America	Lisbon and Tagus Valley	0.20429
United States of America	Alentejo	0.20429
United States of America	Azores	0.102145
Andorra	Lisbon and Tagus Valley	0.61287
Andorra	Alentejo	0.306435
Andorra	Center	0.20429
Andorra	Azores	0.102145
Andorra	North	0.102145
Israel	Lisbon and Tagus Valley	1.1236
Israel	North	0.102145
Switzerland	Center	0.510725
Switzerland	North	0.40858
Switzerland	Lisbon and Tagus Valley	0.20429
Switzerland	Madeira	0.102145
Netherlands	Madeira	0.61287
Netherlands	Lisbon and Tagus Valley	0.40858
Netherlands	Azores	0.102145
Iceland	Algarve	0.81716
Iceland	Center	0.102145
Canada	Algarve	0.510725
Canada	Azores	0.40858
Pakistan	Lisbon and Tagus Valley	0.81716
Maldives	Lisbon and Tagus Valley	0.510725
Maldives	North	0.102145
Maldives	Madeira	0.102145
Indonesia	North	0.61287
Brazil	Lisbon and Tagus Valley	0.40858
Brazil	Madeira	0.20429
Germany	North	0.510725
Germany	Lisbon and Tagus Valley	0.102145
Venezuela	Madeira	0.510725
Greece	Lisbon and Tagus Valley	0.40858
Argentina	Alentejo	0.306435
Argentina	Algarve	0.102145
Australia	Azores	0.20429
Australia	Madeira	0.102145
New Zealand	Azores	0.20429
Sweden	Alentejo	0.20429
Turkey	Azores	0.20429
Belgium	Algarve	0.102145
Chile	Lisbon and Tagus Valley	0.102145
Costa Rica	Alentejo	0.102145
Denmark	Madeira	0.102145
Egypt	Lisbon and Tagus Valley	0.102145
Iran	Alentejo	0.102145
Oman	Lisbon and Tagus Valley	0.102145
Qatar	Azores	0.102145
Sao Tome and Principe	Lisbon and Tagus Valley	0.102145
Saudi Arabia	Lisbon and Tagus Valley	0.102145
Slovakia	Azores	0.102145
